# A Review of AI and Data Science Support for Cancer Management

**DOI:** 10.1101/2020.08.07.20170191

**Authors:** E. Parimbelli, S. Wilk, R. Cornet, P. Sniatala, K. Sniatala, S.L.C. Glaser, I. Fraterman, A.H Boekhout, M. Ottaviano, M. Peleg

**Affiliations:** University of Pavia; Poznan University of Technology; Amsterdam UMC; Netherlands Cancer Institute; Polytechnic University of Madrid; University of Haifa

**Keywords:** Cancer, Decision Support System, Data Science, Data Integration, Patient Reported Outcomes, Quality of Life, Artificial Intelligence, Predictive modeling, Patient coaching

## Abstract

**Introduction:** Thanks to improvement of care, cancer has become a chronic condition. But due to the toxicity of treatment, the importance of supporting the quality of life (QoL) of cancer patients increases. Monitoring and managing QoL relies on data collected by the patient in his/her home environment, its integration, and its analysis, which supports personalization of cancer management recommendations. We review the state-of-the-art of computerized systems that employ AI and Data Science methods to monitor the health status and provide support to cancer patients managed at home.

**Objective:** Our main objective is to analyze the literature to identify open research challenges that a novel decision support system for cancer patients and clinicians will need to address, point to potential solutions, and provide a list of established best-practices to adopt.

**Methods:** We designed a review study, in compliance with the Preferred Reporting Items for Systematic Reviews and Meta-Analyses (PRISMA) guidelines, analyzing studies retrieved from PubMed related to monitoring cancer patients in their home environments via sensors and self-reporting: what data is collected, what are the techniques used to collect data, semantically integrate it, infer the patient’s state from it and deliver coaching/behavior change interventions.

**Results:** Starting from an initial corpus of 819 unique articles, a total of 180 papers were considered in the full-text analysis and 109 were finally included in the review. Our findings are organized and presented in four main sub-topics consisting of data collection, data integration, predictive modeling and patient coaching.

**Conclusion:** Development of modern decision support systems for cancer needs to utilize best practices like the use of validated electronic questionnaires for quality-of-life assessment, adoption of appropriate information modeling standards supplemented by terminologies/ontologies, adherence to FAIR data principles, external validation, stratification of patients in subgroups for better predictive modeling, and adoption of formal behavior change theories. Open research challenges include supporting emotional and social dimensions of well-being, including PROs in predictive modeling, and providing better customization of behavioral interventions for the specific population of cancer patients.
