## Supplementary material for "A Review of AI and Data Science Support for Cancer Management": CASP checklist

### Sheet: CASP quality appraisal
Article info					CASP quality apprisal - qualitative checklist								Extra
Publication Year	Author	Title	Publication Title	DOI	Q1 Aims stated clearly	Q2 Approproate research methods	Q3 Research design appropriate	Q4+5 Data set or participants recruited were appropriate	Q6+7 Is the research ethical	Q8 data analysis done rigorously	Q9 clear statement of findings	Q10 the results are valuable	Notes	Categorization 3=very high - must read; 2=OK - worth reading; 1=low - can skip
2017	Duman-Lubberding, S.; van Uden-Kraan, C. F.; Jansen, F.; Witte, B. I.; Eerenstein, S. E. J.; van Weert, S.; de Bree, R.; Leemans, C. R.; Verdonck-de Leeuw, I. M.	Durable usage of patient-reported outcome measures in clinical practice to monitor health-related quality of life in head and neck cancer patients	Supportive Care in Cancer: Official Journal of the Multinational Association of Supportive Care in Cancer	10.1007/s00520-017-3808-3	Y	Y	Y	Y	Y	Y	Y	Y		2
2017	Wang, Jingting; Yao, Nengliang Aaron; Liu, Yanyan; Geng, Zhaohui; Wang, Yuanyuan; Shen, Nanping; Zhang, Xiaoyan; Shen, Min; Yuan, Changrong	Development of a Smartphone Application to Monitor Pediatric Patient-Reported Outcomes	Computers, informatics, nursing: CIN	10.1097/CIN.0000000000000357	Y	Y	Y	Y	Y	Y	Y	To some extent		2
2019	Zylla, Dylan M.; Gilmore, Grace E.; Steele, Grant L.; Eklund, Justin P.; Wood, Christina M.; Stover, Angela M.; Shapiro, Alice C.	Collection of electronic patient-reported symptoms in patients with advanced cancer using Epic MyChart surveys	Supportive Care in Cancer: Official Journal of the Multinational Association of Supportive Care in Cancer	10.1007/s00520-019-05109-0	Y	Y	Y	Y	Y	To some extent	Y	Y	Only summarizing data, not analyses	2
2018	Kolb, Noah Allan; Smith, Albert Gordon; Singleton, John Robinson; Beck, Susan L.; Howard, Diantha; Dittus, Kim; Karafiath, Summer; Mooney, Kathi	Chemotherapy-related neuropathic symptom management: a randomized trial of an automated symptom-monitoring system paired with nurse practitioner follow-up	Supportive Care in Cancer: Official Journal of the Multinational Association of Supportive Care in Cancer	10.1007/s00520-017-3970-7	Y	Y	Y	Y	Y	Y	Y	Y		2
2018	Fallahzadeh, Ramin; Rokni, Seyed Ali; Ghasemzadeh, Hassan; Soto-Perez-de-Celis, Enrique; Shahrokni, Armin	Digital Health for Geriatric Oncology	JCO clinical cancer informatics	10.1200/CCI.17.00133	Y	N	Y	Y	NA	Y	Y	Y	ASCO	3
2019	Avery, Kerry N. L.; Richards, Hollie S.; Portal, Amanda; Reed, Trudy; Harding, Ruth; Carter, Robert; Bamforth, Leon; Absolom, Kate; O'Connell Francischetto, Elaine; Velikova, Galina; Blazeby, Jane M.	Developing a real-time electronic symptom monitoring system for patients after discharge following cancer-related surgery	BMC cancer	10.1186/s12885-019-5657-6	Y	Y	Y	Y	Y	Y	Y	Y	BMC Cancer! Ethical procedure is not described in text but is added at the end of article	3
2017	Sundberg, Kay; Wengström, Yvonne; Blomberg, Karin; Hälleberg-Nyman, Maria; Frank, Catharina; Langius-Eklöf, Ann	Early detection and management of symptoms using an interactive smartphone application (Interaktor) during radiotherapy for prostate cancer	Supportive Care in Cancer: Official Journal of the Multinational Association of Supportive Care in Cancer	10.1007/s00520-017-3625-8	Y	Y	Y	Y	Y	Y	Y	Y		2
2018	Soh, Ji Yeong; Cha, Won Chul; Chang, Dong Kyung; Hwang, Ji Hye; Kim, Kihyung; Rha, Miyong; Kwon, Hee	Development and Validation of a Multidisciplinary Mobile Care System for Patients With Advanced Gastrointestinal Cancer: Interventional Observation Study	JMIR mHealth and uHealth	10.2196/mhealth.9363	Y	Y	Y	Y	Y	Y	Y	Y	Combination of ePROs and sensor data collection - however, only descriptive analysis but complete	3
2016	Cowan, Renee A.; Suidan, Rudy S.; Andikyan, Vaagn; Rezk, Youssef A.; Einstein, M. Heather; Chang, Kaity; Carter, Jeanne; Zivanovic, Oliver; Jewell, Elizabeth J.; Abu-Rustum, Nadeem R.; Basch, Ethan; Chi, Dennis S.	Electronic patient-reported outcomes from home in patients recovering from major gynecologic cancer surgery: A prospective study measuring symptoms and health-related quality of life	Gynecologic Oncology	10.1016/j.ygyno.2016.08.335	Y	Y	Y	Y	Y	Y	Y	Y		2
2019	Lozano-Lozano, Mario; Melguizo-Rodríguez, Lucia; Fernández-Lao, Carolina; Galiano-Castillo, Noelia; Cantarero-Villanueva, Irene; Martín-Martín, Lydia; Arroyo-Morales, Manuel	Association Between the Use of a Mobile Health Strategy App and Biological Changes in Breast Cancer Survivors: Prospective Pre-Post Study	Journal of Medical Internet Research	10.2196/15062	Y	Y	Y	Y	Y	Y	Y	Y	JMIR	3
2019	Absolom, Kate; Gibson, Andrea; Velikova, Galina	Engaging Patients and Clinicians in Online Reporting of Adverse Effects During Chemotherapy for Cancer: The eRAPID System (Electronic Patient Self-Reporting of Adverse Events: Patient Information and aDvice)	Medical Care	10.1097/MLR.0000000000001085	Y	Y	Y	N	Y	Y	Y	Y		2
2017	Girgis, Afaf; Durcinoska, Ivana; Levesque, Janelle V.; Gerges, Martha; Sandell, Tiffany; Arnold, Anthony; Delaney, Geoff P.; PROMPT-Care Program Group	eHealth System for Collecting and Utilizing Patient Reported Outcome Measures for Personalized Treatment and Care (PROMPT-Care) Among Cancer Patients: Mixed Methods Approach to Evaluate Feasibility and Acceptability	Journal of Medical Internet Research	10.2196/jmir.8360	Y	Y	Y	Y	Y	Y	Y	Y	JMIR	3
2017	Holch, P.; Warrington, L.; Bamforth, L. C. A.; Keding, A.; Ziegler, L. E.; Absolom, K.; Hector, C.; Harley, C.; Johnson, O.; Hall, G.; Morris, C.; Velikova, G.	Development of an integrated electronic platform for patient self-report and management of adverse events during cancer treatment	Annals of Oncology: Official Journal of the European Society for Medical Oncology	10.1093/annonc/mdx317	Y	Y	Y	NA	NA	Y	Y	Y	Annals of oncology	3
2015	Wagner, Lynne I.; Schink, Julian; Bass, Michael; Patel, Shalini; Diaz, Maria Varela; Rothrock, Nan; Pearman, Timothy; Gershon, Richard; Penedo, Frank J.; Rosen, Steven; Cella, David	Bringing PROMIS to practice: brief and precise symptom screening in ambulatory cancer care	Cancer	10.1002/cncr.29104	Y	Y	Y	Y	Y	Y	Y	Y		2
2017	Timmerman, J. G.; Dekker-van Weering, M. G. H.; Stuiver, M. M.; Groen, W. G.; Wouters, M. W. J. M.; Tönis, T. M.; Hermens, H. J.; Vollenbroek-Hutten, M. M. R.	Ambulant monitoring and web-accessible home-based exercise program during outpatient follow-up for resected lung cancer survivors: actual use and feasibility in clinical practice	Journal of Cancer Survivorship: Research and Practice	10.1007/s11764-017-0611-6	Y	Y	Y	Y	Y	Y	Y	Y		2
2020	Collado-Borrell, Roberto; Escudero-Vilaplana, Vicente; Ribed, Almudena; Anglada-Martínez, Helena; Martín-Conde, Maite; Herranz-Alonso, Ana; Codina-Jané, Carlos; Sanjurjo-Sáez, María	Design of the functional requirements of a smartphone app for patients receiving oral antineoplastic agents: The e-OncoSalud® app	Journal of Oncology Pharmacy Practice: Official Publication of the International Society of Oncology Pharmacy Practitioners	10.1177/1078155219840419	Y	Y	Y	Y	Y	Y	Y	Y		2
2020	Drott, Jenny; Fomichov, Victoria; Börjeson, Sussanne; Berterö, Carina	Sense of coherence and health-related quality of life in patients with neurotoxicity after cancer chemotherapy: Assessment from a real-time mobile phone-based system	Psycho-Oncology	10.1002/pon.5243	Y	Y	Y	Y	Y	Y	Y	Y		2
2016	Fortier, Michelle A.; Chung, Winnie W.; Martinez, Ariana; Gago-Masague, Sergio; Sender, Leonard	Pain buddy: A novel use of m-health in the management of children's cancer pain	Computers in Biology and Medicine	10.1016/j.compbiomed.2016.07.012	Y	Y	Y	Y	Y	Y	Y	Y		2
2017	Jibb, Lindsay A.; Stevens, Bonnie J.; Nathan, Paul C.; Seto, Emily; Cafazzo, Joseph A.; Johnston, Donna L.; Hum, Vanessa; Stinson, Jennifer N.	Implementation and preliminary effectiveness of a real-time pain management smartphone app for adolescents with cancer: A multicenter pilot clinical study	Pediatric Blood & Cancer	10.1002/pbc.26554	Y	CT	Y	Y	Y	Y	Y	TO some extent		3
2017	Fishbein, Joel Nathan; Nisotel, Lauren Ellen; MacDonald, James John; Amoyal Pensak, Nicole; Jacobs, Jamie Michele; Flanagan, Clare; Jethwani, Kamal; Greer, Joseph Andrew	Mobile Application to Promote Adherence to Oral Chemotherapy and Symptom Management: A Protocol for Design and Development	JMIR research protocols	10.2196/resprot.6198	Y	Y	Y	N	Y	Y	Y	Y	no additional effort for choosing participants	3
2018	Moradian, Saeed; Krzyzanowska, Monika K.; Maguire, Roma; Morita, Plinio P.; Kukreti, Vishal; Avery, Jonathan; Liu, Geoffrey; Cafazzo, Joseph; Howell, Doris	Usability Evaluation of a Mobile Phone-Based System for Remote Monitoring and Management of Chemotherapy-Related Side Effects in Cancer Patients: Mixed-Methods Study	JMIR cancer	10.2196/10932	Y	Y	Y	Y	CT	Y	Y	Y		2
2017	Sun, Virginia; Dumitra, Sinziana; Ruel, Nora; Lee, Byrne; Melstrom, Laleh; Melstrom, Kurt; Woo, Yanghee; Sentovich, Stephen; Singh, Gagandeep; Fong, Yuman	Wireless Monitoring Program of Patient-Centered Outcomes and Recovery Before and After Major Abdominal Cancer Surgery	JAMA surgery	10.1001/jamasurg.2017.1519	Y	Y	Y	Y	CT	Y	Y	Y		3
2019	Benze, Gesine; Nauck, Friedemann; Alt-Epping, Bernd; Gianni, Giuseppe; Bauknecht, Thomas; Ettl, Johannes; Munte, Anna; Kretzschmar, Luisa; Gaertner, Jan	PROutine: a feasibility study assessing surveillance of electronic patient reported outcomes and adherence via smartphone app in advanced cancer	Annals of Palliative Medicine	10.21037/apm.2017.07.05	Y	Y	Y	Y	Y	Y	Y	Y		2
2019	Ji, Wonjun; Kwon, Hee; Lee, Sungin; Kim, Seulgi; Hong, Jeong Sook; Park, Yu Rang; Kim, Hyeong Ryul; Lee, Jae Cheol; Jung, Eun Ji; Kim, Donghyun; Choi, Chang-Min	Mobile Health Management Platform-Based Pulmonary Rehabilitation for Patients With Non-Small Cell Lung Cancer: Prospective Clinical Trial	JMIR mHealth and uHealth	10.2196/12645	Y	Y	Y	Y	CT	Y	Y	Y		2
2016	Oldenmenger, W. H.; Witkamp, F. E.; Bromberg, J. E. C.; Jongen, J. L. M.; Lieverse, P. J.; Huygen, F. J. P. M.; Baan, M. a. G.; van Zuylen, L.; van der Rijt, C. C. D.	To be in pain (or not): a computer enables outpatients to inform their physician	Annals of Oncology: Official Journal of the European Society for Medical Oncology	10.1093/annonc/mdw250	Y	Y	Y	Y	CT	Y	Y	To some extent		2
2019	Kikawa, Yuichiro; Hatachi, Yukimasa; Rumpold, Gerhard; Tokiwa, Mariko; Takebe, Sayaka; Ogata, Takatsugu; Satake, Hironaga; Kato, Hironori; Tsuji, Akihito; Yasui, Hisateru; Holzner, Bernhard	Evaluation of health-related quality of life via the Computer-Based Health Evaluation System (CHES) for Japanese metastatic breast cancer patients: a single-center pilot study	Breast Cancer (Tokyo, Japan)	10.1007/s12282-018-0905-1	Y	Y	CT	Y	CT	Y	Y	Y		2
2019	Abdur Rahman, Md; Rashid, Md Mamunur; Le Kernec, Julien; Philippe, Bruno; Barnes, Stuart J.; Fioranelli, Francesco; Yang, Shufan; Romain, Olivier; Abbasi, Qammer H.; Loukas, George; Imran, Muhammad	A Secure Occupational Therapy Framework for Monitoring Cancer Patients' Quality of Life	Sensors (Basel, Switzerland)	10.3390/s19235258	Y	Y	Y	N	NA	Y	Y	Y	no explanation for selecting participatns, very long with multiple sections	2
2015	Galligioni, Enzo; Piras, Enrico Maria; Galvagni, Michele; Eccher, Claudio; Caramatti, Silvia; Zanolli, Daniela; Santi, Jonni; Berloffa, Flavio; Dianti, Marco; Maines, Francesca; Sannicolò, Mirella; Sandri, Marco; Bragantini, Lara; Ferro, Antonella; Forti, Stefano	Integrating mHealth in Oncology: Experience in the Province of Trento	Journal of Medical Internet Research	10.2196/jmir.3743	Y	Y	Y	Y	CT	Y	Y	To some extent		2
2019	Lozano-Lozano, Mario; Martín-Martín, Lydia; Galiano-Castillo, Noelia; Fernández-Lao, Carolina; Cantarero-Villanueva, Irene; López-Barajas, Isabel B.; Arroyo-Morales, Manuel	Mobile health and supervised rehabilitation versus mobile health alone in breast cancer survivors: Randomized controlled trial	Annals of Physical and Rehabilitation Medicine	10.1016/j.rehab.2019.07.007	Y	Y	Y	Y	Y	Y	Y	Y		3
2019	Adams, Jared R.; Ray, David; Willmon, Renee; Pulgar, Sonia; Dasari, Arvind	Living With Neuroendocrine Tumors: Assessment of Quality of Life Through a Mobile Application	JCO clinical cancer informatics	10.1200/CCI.19.00025	Y	Y	Y	Y	CT	Y	Y	Y		3
2017	Maguire, Roma; Fox, Patricia A.; McCann, Lisa; Miaskowski, Christine; Kotronoulas, Grigorios; Miller, Morven; Furlong, Eileen; Ream, Emma; Armes, Jo; Patiraki, Elisabeth; Gaiger, Alexander; Berg, Geir V.; Flowerday, Adrian; Donnan, Peter; McCrone, Paul; Apostolidis, Kathi; Harris, Jenny; Katsaragakis, Stylianos; Buick, Alison R.; Kearney, Nora	The eSMART study protocol: a randomised controlled trial to evaluate electronic symptom management using the advanced symptom management system (ASyMS) remote technology for patients with cancer	BMJ open	10.1136/bmjopen-2016-015016	Y	Y	Y	Y	Y	NA	Y	Y	study procol, results (data) will be analysed in the future	2
2018	Schera, Fatima; Schäfer, Michael; Bucur, Anca; van Leeuwen, Jasper; Ngantchjon, Eric Herve; Graf, Norbert; Kondylakis, Haridimos; Koumakis, Lefteris; Marias, Kostas; Kiefer, Stephan	iManageMyHealth and iSupportMyPatients: mobile decision support and health management apps for cancer patients and their doctors	Ecancermedicalscience	10.3332/ecancer.2018.848	Y	CT	CT	N	N	Y	N	To some extent	comparison of two mobile apps	1
2019	Ciani, Oriana; Cucciniello, Maria; Petracca, Francesco; Apolone, Giovanni; Merlini, Giampaolo; Novello, Silvia; Pedrazzoli, Paolo; Zilembo, Nicoletta; Broglia, Chiara; Capelletto, Enrica; Garassino, Marina; Nicod, Elena; Tarricone, Rosanna	Lung Cancer App (LuCApp) study protocol: a randomised controlled trial to evaluate a mobile supportive care app for patients with metastatic lung cancer	BMJ open	10.1136/bmjopen-2018-025483	Y	Y	Y	Y	Y	NA	Y	Y		2
2019	Metcalf, Meredith; Glazyrine, Vassili; Glavin, Katie; Dahlgren, Alexandra; Michael, Carrie; Bechtel, Misty; Bishop, David; DeRuyter, Martin; Mirza, Moben; Taylor, John; Wyre, Hadley W.; Hamilton-Reeves, Jill M.; Holzbeierlein, Jeffrey M.; Lee, Eugene K.	The Feasibility of a Health Care Application in the Treatment of Patients Undergoing Radical Cystectomy	The Journal of Urology	10.1097/JU.0000000000000050	Y	Y	Y	Y	Y	Y	Y	Y		3
2019	Van Cleave, Janet H.; Fu, Mei R.; Bennett, Antonia V.; Persky, Mark S.; Li, Zujun; Jacobson, Adam; Hu, Kenneth S.; Most, Allison; Concert, Catherine; Kamberi, Maria; Mojica, Jacqueline; Peyser, Amanda; Riccobene, Ann; Tran, Anh; Persky, Michael J.; Savitski, Justin; Liang, Eva; Egleston, Brian L.	The development, usability, and reliability of the Electronic Patient Visit Assessment (ePVA) for head and neck cancer	mHealth	10.21037/mhealth.2019.06.05	Y	Y	Y	Y	CT	Y	Y	Y		2
2019	Mooney, Kathi; Whisenant, Meagan S.; Beck, Susan L.	Symptom Care at Home: A Comprehensive and Pragmatic PRO System Approach to Improve Cancer Symptom Care	Medical Care	10.1097/MLR.0000000000001037	Y	Y	Y	NA	NA	NA	T	To some extent		2
2020	Buergy, Daniel; Siefert, Victor; Neumaier, Christian; Ganslandt, Thomas; Sperk, Elena; Blessing, Manuel; Hesser, Jürgen; Welzel, Grit; Wenz, Frederik; Giordano, Frank Anton	Prospective trial on telemonitoring of geriatric cancer patients using handheld devices	Strahlentherapie Und Onkologie: Organ Der Deutschen Rontgengesellschaft ... [et Al]	10.1007/s00066-019-01548-0	Y	Y	Y	Y	CT	Y	Y	Y		3
2015	Sundberg, Kay; Eklöf, Ann Langius; Blomberg, Karin; Isaksson, Ann-Kristin; Wengström, Yvonne	Feasibility of an interactive ICT-platform for early assessment and management of patient-reported symptoms during radiotherapy for prostate cancer	European Journal of Oncology Nursing: The Official Journal of European Oncology Nursing Society	10.1016/j.ejon.2015.02.013	Y	Y	Y	N	Y	Y	Y	Y	too small study sample	2
2019	Warrington, Lorraine; Absolom, Kate; Holch, Patricia; Gibson, Andrea; Clayton, Beverly; Velikova, Galina	Online tool for monitoring adverse events in patients with cancer during treatment (eRAPID): field testing in a clinical setting	BMJ open	10.1136/bmjopen-2018-025185	Y	Y	Y	Y	Y	Y	Y	Y		2
2016	Falchook, Aaron D.; Tracton, Gregg; Stravers, Lori; Fleming, Mary E.; Snavely, Anna C.; Noe, Jeanne F.; Hayes, David N.; Grilley-Olson, Juneko E.; Weiss, Jared M.; Reeve, Bryce B.; Basch, Ethan M.; Chera, Bhishamjit S.	Use of mobile device technology to continuously collect patient-reported symptoms during radiation therapy for head and neck cancer: A prospective feasibility study	Advances in Radiation Oncology	10.1016/j.adro.2016.02.001	Y	Y	Y	Y	CT	Y	Y	Y		3
2020	van der Hout, Anja; van Uden-Kraan, Cornelia F.; Holtmaat, Karen; Jansen, Femke; Lissenberg-Witte, Birgit I.; Nieuwenhuijzen, Grard A. P.; Hardillo, José A.; Baatenburg de Jong, Robert J.; Tiren-Verbeet, Nicolette L.; Sommeijer, Dirkje W.; de Heer, Koen; Schaar, Cees G.; Sedee, Robert-Jan E.; Bosscha, Koop; van den Brekel, Michiel W. M.; Petersen, Japke F.; Westerman, Matthijs; Honings, Jimmie; T…	Role of eHealth application Oncokompas in supporting self-management of symptoms and health-related quality of life in cancer survivors: a randomised, controlled trial	The Lancet. Oncology	10.1016/S1470-2045(19)30675-8	Y	Y	Y	Y	Y	Y	Y	Y		3
2018	Graetz, Ilana; Anderson, Janeane N.; McKillop, Caitlin N.; Stepanski, Edward J.; Paladino, Andrew J.; Tillmanns, Todd D.	Use of a web-based app to improve postoperative outcomes for patients receiving gynecological oncology care: A randomized controlled feasibility trial	Gynecologic Oncology	10.1016/j.ygyno.2018.06.007	Y	Y	Y	Y	CT	Y	Y	Y		2
2019	Pavic, Matea; Klaas, Vanessa; Theile, Gudrun; Kraft, Johannes; Tröster, Gerhard; Blum, David; Guckenberger, Matthias	Mobile Health Technologies for Continuous Monitoring of Cancer Patients in Palliative Care Aiming to Predict Health Status Deterioration: A Feasibility Study	Journal of Palliative Medicine	10.1089/jpm.2019.0342	Y	Y	Y	Y	Y	Y	Y	Y	about using wearables	3
2019	Garcia, Sofia F.; Wortman, Katy; Cella, David; Wagner, Lynne I.; Bass, Michael; Kircher, Sheetal; Pearman, Timothy; Penedo, Frank J.	Implementing electronic health record-integrated screening of patient-reported symptoms and supportive care needs in a comprehensive cancer center	Cancer	10.1002/cncr.32172	Y	Y	Y	N	CT	Y	Y	Y	no additional explanation of choosing participants	2
2020	Greer, Joseph A.; Jacobs, Jamie M.; Pensak, Nicole; Nisotel, Lauren E.; Fishbein, Joel N.; MacDonald, James J.; Ream, Molly E.; Walsh, Emily A.; Buzaglo, Joanne; Muzikansky, Alona; Lennes, Inga T.; Safren, Steven A.; Pirl, William F.; Temel, Jennifer S.	Randomized Trial of a Smartphone Mobile App to Improve Symptoms and Adherence to Oral Therapy for Cancer	Journal of the National Comprehensive Cancer Network: JNCCN	10.6004/jnccn.2019.7354	Y	Y	CT	Y	CT	Y	Y	Y		2
2019	Zini, Elisa Maria; Lanzola, Giordano; Quaglini, Silvana; Bossi, Paolo; Licitra, Lisa; Resteghini, Carlo	A pilot study of a smartphone-based monitoring intervention on head and neck cancer patients undergoing concurrent chemo-radiotherapy	International Journal of Medical Informatics	10.1016/j.ijmedinf.2019.06.004	Y	Y	Y	Y	Y	Y	Y	Y	Pilot study with 10 patients only. Results demonstrate the feasibility and acceptance of the app for self-reporting of symptoms.	2
2019	Piau, Antoine; Crissey, Rachel; Brechemier, Delphine; Balardy, Laurent; Nourhashemi, Fati	A smartphone Chatbot application to optimize monitoring of older patients with cancer	International Journal of Medical Informatics	10.1016/j.ijmedinf.2019.05.013	Y	Y	Y	Y	Y	NA	Y	Y	A study with 9 patients. Results are presented mostly in a descriptive form, therefore NA for Q6 and they confirm feasibility and acceptabilituy of the proposed solution (chatbot for remote monitoring)	1
2016	Peltola, Maria K.; Lehikoinen, Joel S.; Sippola, Lauri T.; Saarilahti, Kauko; Mäkitie, Antti A.	A Novel Digital Patient-Reported Outcome Platform for Head and Neck Oncology Patients-A Pilot Study	Clinical Medicine Insights. Ear, Nose and Throat	10.4137/CMENT.S40219	Y	Y	Y	N	Y	NA	Y	To some extent	A pilot study of the Kaiku app limited to 5 patients. Such a small group limits the usefulness of the study	1
2019	Furlong, Eileen; Darley, Andrew; Fox, Patricia; Buick, Alison; Kotronoulas, Grigorios; Miller, Morven; Flowerday, Adrian; Miaskowski, Christine; Patiraki, Elisabeth; Katsaragakis, Stylianos; Ream, Emma; Armes, Jo; Gaiger, Alexander; Berg, Geir; McCrone, Paul; Donnan, Peter; McCann, Lisa; Maguire, Roma	Adaptation and Implementation of a Mobile Phone-Based Remote Symptom Monitoring System for People With Cancer in Europe	JMIR cancer	10.2196/10813	Y	Y	Y	Y	Y	NA	Y	Y	The paper describes prepration of the ASyMS system for a european, multi-center RCT. It empahsizes issues related to tranlatin of the system.	2
2019	Nápoles, Anna María; Santoyo-Olsson, Jasmine; Chacón, Liliana; Stewart, Anita L.; Dixit, Niharika; Ortiz, Carmen	Feasibility of a Mobile Phone App and Telephone Coaching Survivorship Care Planning Program Among Spanish-Speaking Breast Cancer Survivors		10.2196/13543	Y	Y	Y	Y	CT	Y	Y	Y		2
2019	Mihaylov, Iliyan; Kańduła, Maciej; Krachunov, Milko; Vassilev, Dimitar	A novel framework for horizontal and vertical data integration in cancer studies with application to survival time prediction models	Biology Direct	10.1186/s13062-019-0249-6	Y	Y	Y	Y	Y	Y	Y	Y	Helpful as they did rigorous data analysis to provide evidence that their integrative framework has the best performance of survival prediction models when compared to prediction models without their integrative methods.	3
2019	Gruendner, Julian; Schwachhofer, Thorsten; Sippl, Phillip; Wolf, Nicolas; Erpenbeck, Marcel; Gulden, Christian; Kapsner, Lorenz A.; Zierk, Jakob; Mate, Sebastian; Stürzl, Michael; Croner, Roland; Prokosch, Hans-Ulrich; Toddenroth, Dennis	KETOS: Clinical decision support and machine learning as a service - A training and deployment platform based on Docker, OMOP-CDM, and FHIR Web Services	PloS One	10.1371/journal.pone.0223010	Y	Y	Y	Y	Y	Y	Y	Y	High quality paper published in PlosOne.	3
2019	López de Maturana, Evangelina; Alonso, Lola; Alarcón, Pablo; Martín-Antoniano, Isabel Adoración; Pineda, Silvia; Piorno, Lucas; Calle, M. Luz; Malats, Núria	Challenges in the Integration of Omics and Non-Omics Data	Genes	10.3390/genes10030238	CT
2018	Mariette, Jérôme; Villa-Vialaneix, Nathalie	Unsupervised multiple kernel learning for heterogeneous data integration	Bioinformatics (Oxford, England)	10.1093/bioinformatics/btx682	Y	Y	Y	Y	Y	Y	Y	Y	Helpful as they demonstrated unsupervised machine learning methods for the integration of breast cancerm multi-omics datasets and they also performed analysis of their integrated and non-integrated datasets. Would be more helpful with more focus on non-omics data	2
2016	Warner, Jeremy L.; Jain, Sandeep K.; Levy, Mia A.	Integrating cancer genomic data into electronic health records	Genome Medicine	10.1186/s13073-016-0371-3	CT	Y	Y	NA	NA	Y	Y	Y	Review study
2015	Firnkorn, D.; Ganzinger, M.; Muley, T.; Thomas, M.; Knaup, P.	A Generic Data Harmonization Process for Cross-linked Research and Network Interaction: Construction and Application for the Lung Cancer Phenotype Database of the German Center for Lung Research	Methods of Information in Medicine	10.3414/ME14-02-0030	Y	Y	Y	Y	Y	Y	Y	To some extent	The contribution is low. The process is manual and technical. Not innovative. More suitable for a technical report Other organizationas are probably following similar processes without talking about it	2
2016	Jan, Gaebel; A, Cypko Mario; U, Lemke Heinz	Accessing Patient Information for Probabilistic Patient Models Using Existing Standards	Studies in Health Technology and Informatics	10.3233/978-1-61499-645-3-107	Y	Y	Y	Y	Y	Y	Y	Y	Not large number of participants	3
2016	Hill-Kayser, Christine E.; Jacobs, Linda A.; Gabriel, Peter; Palmer, Steven C.; Hampshire, Margaret K.; Vachani, Carolyn; Edge, Stephen B.; Metz, James M.	Feasibility Study of an Electronic Interface Between Internet-Based Survivorship Care Plans and Electronic Medical Records	Journal of Oncology Practice	10.1200/JOP.2015.006841	Y	Y	Y	Y	Y	Y	Y	N	Feasibility study. Not publised in an informatics journal but in a health speciality, so methods are not novel and strong	1
2018	Linkov, Faina; Silverstein, JonathanC; Davis, Michael; Crocker, Brenda; Hao, Degan; Schneider, Althea; Schwenk, Melissa; Winters, Sharon; Zelnis, Joyce; Lee, AdrianV; Becich, MichaelJ	Integration of cancer registry data into the text information extraction system: Leveraging the structured data import tool	Journal of Pathology Informatics	10.4103/jpi.jpi_38_18	Y	Y	Y	Y	Y	Y	Y	To some extent	No strong novel methods. Pulished in a very specific journal: pathology informatics	1
2016	Hannes, Ulrich; Ann-Kristin, Kock; Petra, Duhm-Harbeck; K, Habermann Jens; Josef, Ingenerf	Metadata Repository for Improved Data Sharing and Reuse Based on HL7 FHIR	Studies in Health Technology and Informatics	10.3233/978-1-61499-678-1-162	Y	Y	Y	N	Y	N	Y	To some extent	very small data set for evaluation	1
2019	Mate, Sebastian; Kampf, Marvin; Rödle, Wolfgang; Kraus, Stefan; Proynova, Rumyana; Silander, Kaisa; Ebert, Lars; Lablans, Martin; Schüttler, Christina; Knell, Christian; Eklund, Niina; Hummel, Michael; Holub, Petr; Prokosch, Hans-Ulrich	Pan-European Data Harmonization for Biobanks in ADOPT BBMRI-ERIC	Applied Clinical Informatics	10.1055/s-0039-1695793	Y	Y	Y	Y	Y	Y	Y	Y	Very large data set!	3
2016	Dugas, Martin; Meidt, Alexandra; Neuhaus, Philipp; Storck, Michael; Varghese, Julian	ODMedit: uniform semantic annotation for data integration in medicine based on a public metadata repository	BMC Medical Research Methodology	10.1186/s12874-016-0164-9	Y	Y	Y	Y	Y	Y	Y	Y	Secondary evaluation to assess whether uniform semantic annotation was fostered by the tool was only based on 5 data items.	2
2019	Isoviita, Veli-Matti; Salminen, Liina; Azar, Jimmy; Lehtonen, Rainer; Roering, Pia; Carpén, Olli; Hietanen, Sakari; Grénman, Seija; Hynninen, Johanna; Färkkilä, Anniina; Hautaniemi, Sampsa	Open Source Infrastructure for Health Care Data Integration and Machine Learning Analyses	JCO Clinical Cancer Informatics	10.1200/CCI.18.00132	Y	Y	Y	Y	Y	Y	Y	Y	Not very large dataset (208 patients)	2
2017	Cvetković, Jovana	Breast Cancer Patients' Depression Prediction by Machine Learning Approach	Cancer Investigation	10.1080/07357907.2017.1363892	Y	Y	Y	Y	Y	Y	Y	to some extent	short paper	1
2019	Eminaga, Okyaz; Al-Hamad, Omran; Boegemann, Martin; Breil, Bernhard; Semjonow, Axel	Combination possibility and deep learning model as clinical decision-aided approach for prostate cancer	Health Informatics Journal	10.1177/1460458219855884	Y	Y	Y	Y	Y	Y	Y	Y		2
2017	Hossein Pour, Elham Sagheb; Kate, Rohit J.	Stage-Specific Survivability Prediction Models across Different Cancer Types	AMIA ... Annual Symposium proceedings. AMIA Symposium		Y	Y	Y	Y	Y	Y	Y	Y	stage specific vs general survival prediction	3
2017	Lynch, Chip M.; Abdollahi, Behnaz; Fuqua, Joshua D.; de Carlo, Alexandra R.; Bartholomai, James A.; Balgemann, Rayeanne N.; van Berkel, Victor H.; Frieboes, Hermann B.	Prediction of lung cancer patient survival via supervised machine learning classification techniques	International Journal of Medical Informatics	10.1016/j.ijmedinf.2017.09.013	Y	Y	Y	Y	Y	Y	Y	Y		3
2020	Xu, Yucan; Ju, Lingsha; Tong, Jianhua; Zhou, Cheng-Mao; Yang, Jian-Jun	Machine Learning Algorithms for Predicting the Recurrence of Stage IV Colorectal Cancer After Tumor Resection	Scientific Reports	10.1038/s41598-020-59115-y	Y	Y	Y	Y	Y	Y	Y	Y		3
2016	Soguero-Ruiz, Cristina; Hindberg, Kristian; Rojo-Alvarez, Jose Luis; Skrovseth, Stein Olav; Godtliebsen, Fred; Mortensen, Kim; Revhaug, Arthur; Lindsetmo, Rolv-Ole; Augestad, Knut Magne; Jenssen, Robert	Support Vector Feature Selection for Early Detection of Anastomosis Leakage From Bag-of-Words in Electronic Health Records	IEEE journal of biomedical and health informatics	10.1109/JBHI.2014.2361688	Y	Y	Y	Y	Y	Y	Y	Y	uses natural language data	2
2019	Wang, Rongfang; Weng, Yaochung; Zhou, Zhiguo; Chen, Liyuan; Hao, Hongxia; Wang, Jing	Multi-objective ensemble deep learning using electronic health records to predict outcomes after lung cancer radiotherapy	Physics in Medicine and Biology	10.1088/1361-6560/ab555e	Y	Y	Y	Y	Y	Y	Y	Y		2
2019	Karadaghy, Omar A.; Shew, Matthew; New, Jacob; Bur, Andrés M.	Development and Assessment of a Machine Learning Model to Help Predict Survival Among Patients With Oral Squamous Cell Carcinoma	JAMA otolaryngology-- head & neck surgery	10.1001/jamaoto.2019.0981	Y	Y	Y	Y	Y	Y	Y	Y	NCDB database	2
2019	Wong, Nathan C.; Lam, Cameron; Patterson, Lisa; Shayegan, Bobby	Use of machine learning to predict early biochemical recurrence after robot-assisted prostatectomy	BJU international	10.1111/bju.14477	Y	Y	Y	Y	Y	Y	Y	to some extent	very specific for robot assisted prostatectomy	1
2019	Sasani, Keyvan; Catanese, Helen N.; Ghods, Alireza; Rokni, Seyed Ali; Ghasemzadeh, Hassan; Downey, Robert J.; Shahrokni, Armin	Gait speed and survival of older surgical patient with cancer: Prediction after machine learning	Journal of Geriatric Oncology	10.1016/j.jgo.2018.06.012	Y	Y	Y	Y	Y	Y	Y	to some extent	geriatric application	1
2018	Leiserson, Mark D. M.; Syrgkanis, Vasilis; Gilson, Amy; Dudik, Miroslav; Gillett, Sharon; Chayes, Jennifer; Borgs, Christian; Bajorin, Dean F.; Rosenberg, Jonathan E.; Funt, Samuel; Snyder, Alexandra; Mackey, Lester	A multifactorial model of T cell expansion and durable clinical benefit in response to a PD-L1 inhibitor	PloS One	10.1371/journal.pone.0208422	Y	Y	Y	NA	Y	Y	Y	N	more about molecular biology that clinical	2
2019	Xu, Yucan; Ju, Lingsha; Tong, Jianhua; Zhou, Chengmao; Yang, Jianjun	Supervised Machine Learning Predictive Analytics For Triple-Negative Breast Cancer Death Outcomes	OncoTargets and Therapy	10.2147/OTT.S223603	Y	Y	Y	Y	Y	Y	Y	Y		2
2019	Sena, Gabrielle Ribeiro; Lima, Tiago Pessoa Ferreira; Mello, Maria Julia Gonçalves; Thuler, Luiz Claudio Santos; Lima, Jurema Telles Oliveira	Developing Machine Learning Algorithms for the Prediction of Early Death in Elderly Cancer Patients: Usability Study	JMIR cancer	10.2196/12163	Y	Y	Y	Y	Y	Y	Y	Y	about usability	2
2020	He, Jiangping; Zhang, James X.; Chen, Chin-Tu; Ma, Yan; De Guzman, Raymond; Meng, Jianfeng; Pu, Yonglin	The Relative Importance of Clinical and Socio-Demographic Variables in Prognostic Prediction in Non-Small Cell Lung Cancer: A Variable Importance Approach		10.1097/MLR.0000000000001288	Y	Y	Y	Y	Y	Y	Y	to some extent	about feature importance	2
2015	Mi, Hongmei; Petitjean, Caroline; Dubray, Bernard; Vera, Pierre; Ruan, Su	Robust feature selection to predict tumor treatment outcome	Artificial Intelligence in Medicine	10.1016/j.artmed.2015.07.002	Y	Y	Y	Y	Y	Y	Y	to some extent	Any cancer type. Feature selection for prognosis	3
2015	Morino, Kai; Hirata, Yoshito; Tomioka, Ryota; Kashima, Hisashi; Yamanishi, Kenji; Hayashi, Norihiro; Egawa, Shin; Aihara, Kazuyuki	Predicting disease progression from short biomarker series using expert advice algorithm	Scientific Reports	10.1038/srep08953	Y	Y	Y	Y	Y	Y	Y	Y		2
2019	Ganggayah, Mogana Darshini; Taib, Nur Aishah; Har, Yip Cheng; Lio, Pietro; Dhillon, Sarinder Kaur	Predicting factors for survival of breast cancer patients using machine learning techniques	BMC medical informatics and decision making	10.1186/s12911-019-0801-4	Y	Y	Y	Y	Y	Y	Y	Y		2
2016	Tan, Mei Sze; Tan, Jing Wei; Chang, Siow-Wee; Yap, Hwa Jen; Abdul Kareem, Sameem; Zain, Rosnah Binti	A genetic programming approach to oral cancer prognosis	PeerJ	10.7717/peerj.2482	Y	Y	Y	Y	Y	Y	Y	to some extent		2
2019	Lin, Yi-Ting; Lee, Michael Tian-Shyug; Huang, Yen-Chun; Liu, Chih-Kuang; Li, Yi-Tien; Chen, Mingchih	Prediction of Recurrence-associated Death from Localized Prostate Cancer with a Charlson Comorbidity Index-reinforced Machine Learning Model	Open Medicine (Warsaw, Poland)	10.1515/med-2019-0067	Y	Y	Y	Y	Y	Y	Y	to some extent		1
2016	Cosma, Georgina; Acampora, Giovanni; Brown, David; Rees, Robert C.; Khan, Masood; Pockley, A. Graham	Prediction of Pathological Stage in Patients with Prostate Cancer: A Neuro-Fuzzy Model	PloS One	10.1371/journal.pone.0155856	Y	Y	Y	Y	Y	Y	Y	Y	fuzzy model	2
2018	Tian, Yu; Li, Jun; Zhou, Tianshu; Tong, Danyang; Chi, Shengqiang; Kong, Xiangxing; Ding, Kefeng; Li, Jingsong	Spatially varying effects of predictors for the survival prediction of nonmetastatic colorectal Cancer	BMC cancer	10.1186/s12885-018-4985-2	Y	Y	Y	Y	Y	Y	Y	Y		2
2017	Bergquist, Savannah L.; Brooks, Gabriel A.; Keating, Nancy L.; Landrum, Mary Beth; Rose, Sherri	Classifying Lung Cancer Severity with Ensemble Machine Learning in Health Care Claims Data	Proceedings of Machine Learning Research		Y	Y	Y	Y	Y	Y	Y	Y		2
2017	Obrzut, Bogdan; Kusy, Maciej; Semczuk, Andrzej; Obrzut, Marzanna; Kluska, Jacek	Prediction of 5-year overall survival in cervical cancer patients treated with radical hysterectomy using computational intelligence methods	BMC cancer	10.1186/s12885-017-3806-3	Y	Y	Y	Y	Y	Y	Y	Y		2
2016	Soguero-Ruiz, Cristina; Hindberg, Kristian; Mora-Jiménez, Inmaculada; Rojo-Álvarez, José Luis; Skrøvseth, Stein Olav; Godtliebsen, Fred; Mortensen, Kim; Revhaug, Arthur; Lindsetmo, Rolv-Ole; Augestad, Knut Magne; Jenssen, Robert	Predicting colorectal surgical complications using heterogeneous clinical data and kernel methods	Journal of Biomedical Informatics	10.1016/j.jbi.2016.03.008	Y	Y	Y	Y	Y	Y	Y	Y	balancing with undersampling	3
2019	Alabi, Rasheed Omobolaji; Elmusrati, Mohammed; Sawazaki-Calone, Iris; Kowalski, Luiz Paulo; Haglund, Caj; Coletta, Ricardo D.; Mäkitie, Antti A.; Salo, Tuula; Leivo, Ilmo; Almangush, Alhadi	Machine learning application for prediction of locoregional recurrences in early oral tongue cancer: a Web-based prognostic tool	Virchows Archiv: An International Journal of Pathology	10.1007/s00428-019-02642-5	Y	Y	Y	Y	Y	Y	Y	to some extent	minor journal	1
2017	Pota, Marco; Scalco, Elisa; Sanguineti, Giuseppe; Farneti, Alessia; Cattaneo, Giovanni Mauro; Rizzo, Giovanna; Esposito, Massimo	Early prediction of radiotherapy-induced parotid shrinkage and toxicity based on CT radiomics and fuzzy classification	Artificial Intelligence in Medicine	10.1016/j.artmed.2017.03.004	Y	Y	Y	Y	Y	Y	Y	Y	uses imaging data	3
2019	Alabi, Rasheed Omobolaji; Elmusrati, Mohammed; Sawazaki-Calone, Iris; Kowalski, Luiz Paulo; Haglund, Caj; Coletta, Ricardo D.; Mäkitie, Antti A.; Salo, Tuula; Almangush, Alhadi; Leivo, Ilmo	Comparison of supervised machine learning classification techniques in prediction of locoregional recurrences in early oral tongue cancer	International Journal of Medical Informatics	10.1016/j.ijmedinf.2019.104068	Y	Y	Y	Y	Y	Y	Y	Y	compares different supervised models	2
2018	Jochems, Arthur; El-Naqa, Issam; Kessler, Marc; Mayo, Charles S.; Jolly, Shruti; Matuszak, Martha; Faivre-Finn, Corinne; Price, Gareth; Holloway, Lois; Vinod, Shalini; Field, Matthew; Barakat, Mohamed Samir; Thwaites, David; de Ruysscher, Dirk; Dekker, Andre; Lambin, Philippe	A prediction model for early death in non-small cell lung cancer patients following curative-intent chemoradiotherapy	Acta Oncologica (Stockholm, Sweden)	10.1080/0284186X.2017.1385842	Y	Y	Y	Y	Y	Y	Y	to some extent	locally relevant to Sweden	1
2019	Kleinlein, Ricardo; Riaño, David	Persistence of data-driven knowledge to predict breast cancer survival	International Journal of Medical Informatics	10.1016/j.ijmedinf.2019.06.018	Y	Y	Y	Y	Y	Y	Y	Y	persistence and validity of knowledge inferred from data	3
2017	Lynch, Chip M.; van Berkel, Victor H.; Frieboes, Hermann B.	Application of unsupervised analysis techniques to lung cancer patient data	PloS One	10.1371/journal.pone.0184370	Y	Y	Y	Y	Y	Y	Y	Y	unsupervised	2
2017	Kate, Rohit J.; Nadig, Ramya	Stage-specific predictive models for breast cancer survivability	International Journal of Medical Informatics	10.1016/j.ijmedinf.2016.11.001	Y	Y	Y	Y	Y	Y	Y	Y	stage-specific modeling	2
2017	Ferroni, Patrizia; Zanzotto, Fabio M.; Scarpato, Noemi; Riondino, Silvia; Guadagni, Fiorella; Roselli, Mario	Validation of a Machine Learning Approach for Venous Thromboembolism Risk Prediction in Oncology	Disease Markers	10.1155/2017/8781379	Y	Y	Y	Y	Y	Y	Y	to some extent		1
2018	Oliveira, Tiago; Silva, Ana; Satoh, Ken; Julian, Vicente; Leão, Pedro; Novais, Paulo	Survivability Prediction of Colorectal Cancer Patients: A System with Evolving Features for Continuous Improvement	Sensors (Basel, Switzerland)	10.3390/s18092983	Y	Y	Y	Y	Y	Y	Y	Y		2
2019	Matsuo, Koji; Purushotham, Sanjay; Jiang, Bo; Mandelbaum, Rachel S.; Takiuchi, Tsuyoshi; Liu, Yan; Roman, Lynda D.	Survival outcome prediction in cervical cancer: Cox models vs deep-learning model	American Journal of Obstetrics and Gynecology	10.1016/j.ajog.2018.12.030	Y	Y	Y	Y	Y	Y	Y	to some extent	cox (traditional) vs deep learning (trendy)	1
2019	Gupta, Pushpanjali; Chiang, Sum-Fu; Sahoo, Prasan Kumar; Mohapatra, Suvendu Kumar; You, Jeng-Fu; Onthoni, Djeane Debora; Hung, Hsin-Yuan; Chiang, Jy-Ming; Huang, Yenlin; Tsai, Wen-Sy	Prediction of Colon Cancer Stages and Survival Period with Machine Learning Approach	Cancers	10.3390/cancers11122007	Y	Y	Y	Y	Y	Y	Y	Y		2
2019	Kawakami, Eiryo; Tabata, Junya; Yanaihara, Nozomu; Ishikawa, Tetsuo; Koseki, Keita; Iida, Yasushi; Saito, Misato; Komazaki, Hiromi; Shapiro, Jason S.; Goto, Chihiro; Akiyama, Yuka; Saito, Ryosuke; Saito, Motoaki; Takano, Hirokuni; Yamada, Kyosuke; Okamoto, Aikou	Application of Artificial Intelligence for Preoperative Diagnostic and Prognostic Prediction in Epithelial Ovarian Cancer Based on Blood Biomarkers	Clinical Cancer Research: An Official Journal of the American Association for Cancer Research	10.1158/1078-0432.CCR-18-3378	Y	Y	Y	Y	Y	Y	Y	Y		2
2019	Wu, Hoi San; Gal, Roxanne; van Sleeuwen, Niek C.; Brombacher, Aarnout C.; IJsselsteijn, Wijnand A.; May, Anne M.; Monninkhof, Evelyn M.	Breast Cancer Survivors' Experiences With an Activity Tracker Integrated Into a Supervised Exercise Program: Qualitative Study	JMIR mHealth and uHealth	10.2196/10820	Y	Y	Y	Y	Y	Y	Y	Y	Small sample - 10 patients, one dropped after 3 weeks. However, relevant results and observations despite the small sample.	3
2017	Wiklander, Maria; Strandquist, Johanna; Obol, Claire Micaux; Eriksson, Lars E.; Winterling, Jeanette; Rodriguez-Wallberg, Kenny A.; Sjögren Fugl-Meyer, Kerstin; Ahlgren, Johan; Ljungman, Per; Lampic, Claudia; Wettergren, Lena	Feasibility of a self-help web-based intervention targeting young cancer patients with sexual problems and fertility distress	Supportive Care in Cancer: Official Journal of the Multinational Association of Supportive Care in Cancer	10.1007/s00520-017-3793-6	Y	Y	Y	Y	Y	NA	N	TSE	Very preliminary data analysis, limited to presenting results from a single questionnaire. Overall findings are somewhat general (the teaching materilals were well received by the participants), but do not provide very deep insight.	1
2019	Roberts, Anna L.; Potts, Henry Ww; Koutoukidis, Dimitrios A.; Smith, Lee; Fisher, Abigail	Breast, Prostate, and Colorectal Cancer Survivors' Experiences of Using Publicly Available Physical Activity Mobile Apps: Qualitative Study	JMIR mHealth and uHealth	10.2196/10918	Y	Y	Y	Y	Y	NA	Y	Y	This was a qualitative study with patients evaluating existing apps, thus resuls are presented in form of a discussion rather than "numerical aggregates". Findings are interesting though.	3
2020	Chow, Philip I.; Drago, Fabrizio; Kennedy, Erin M.; Cohn, Wendy F.	A Novel Mobile Phone App Intervention With Phone Coaching to Reduce Symptoms of Depression in Survivors of Women's Cancer: Pre-Post Pilot Study	JMIR cancer	10.2196/15750	Y	Y	Y	Y	Y	Y	Y	Y	An interesting study related to the iCanThrieve app for reducing symptoms of depression. As for other studies, the number of participants is limited (28 where 20 completed it).	2
2020	Kalke, Kerstin; Ginossar, Tamar; Bentley, Joshua M.; Carver, Hannah; Shah, Sayyed Fawad Ali; Kinney, Anita Y.	Use of Evidence-Based Best Practices and Behavior Change Techniques in Breast Cancer Apps: Systematic Analysis	JMIR mHealth and uHealth	10.2196/14082	Y	Y	Y	Y	NA	NA	Y	Y	This study is different from the others in the sense that it reviews 133 commercial breast cancer apps and identifies employed behavior change techniques. The data analysis part is yet limited (reporting of finding), hence NA for Q6. Moreover, no human participants were involved, therefore NA for Q5.	3
2018	Trinh, Linda; Arbour-Nicitopoulos, Kelly P.; Sabiston, Catherine M.; Berry, Scott R.; Loblaw, Andrew; Alibhai, Shabbir M. H.; Jones, Jennifer M.; Faulkner, Guy E.	RiseTx: testing the feasibility of a web application for reducing sedentary behavior among prostate cancer survivors receiving androgen deprivation therapy	The International Journal of Behavioral Nutrition and Physical Activity	10.1186/s12966-018-0686-0	Y	Y	Y	Y	Y	Y	Y	Y	This study demonstrated the ability of RiseTx webapp for reducing sedentary behavior. Here the patient group was larger -- the study was completed by 42 patients.	2
2017	Beck, Susan L.; Eaton, Linda H.; Echeverria, Christina; Mooney, Kathi H.	SymptomCare@Home: Developing an Integrated Symptom Monitoring and Management System for Outpatients Receiving Chemotherapy	Computers, informatics, nursing: CIN	10.1097/CIN.0000000000000364	Y	Y		NA	NA	NA	Y	Y	This paper presents the design and development of SymptomCare@Home -- a system similar to CAPABLE in the sense that it supports home-based self-reporting and coaching, although it relies on "not so modern" technologies (interactive voice response over the phone). The paper does not present any qantitative results, hence NAs for Q4, Q5 and Q6.	2
2018	Smith, Sophia K.; Kuhn, Eric; O'Donnell, Jonathan; Koontz, Bridget F.; Nelson, Nicole; Molloy, Kiera; Chang, Jianhong; Hoffman, Julia	Cancer distress coach: Pilot study of a mobile app for managing posttraumatic stress	Psycho-Oncology	10.1002/pon.4363	Y	Y	Y	Y	Y	Y	Y	TSE	This paper summarizes the pilot study of the Cancer Distress Coach mobile app that involved 30 participants. The patients expressed acceptance for the app and demonstrated signigicant reduction in distress symptoms/scores. The paper is quite short (clinical correspondence) and somewhat scant in details (e.g., no information about the app).	1
2018	Kubo A; Altschuler A; Kurtovich E; Hendlish S; Laurent CA; Kolevska T; et al.	A Pilot Mobile-Based Mindfulness Intervention for Cancer Patients and Their Informal Caregivers	Mindfulness	10.1007/s12671-018-0931-2	Y	Y	Y	Y	Y	Y	Y	Y	Again study somewhat limited in size (19 patients and 9 caregivers). It is interesting though as it also provides results for caregivers and demonstrates their impact on patients (better adherece of patients who participated together with caregivers) and impact of medication techniques in Headspace on both patients and caregivers.	3
2019	Lozano-Lozano, Mario; Cantarero-Villanueva, Irene; Martin-Martin, Lydia; Galiano-Castillo, Noelia; Sanchez, Maria-José; Fernández-Lao, Carolina; Postigo-Martin, Paula; Arroyo-Morales, Manuel	A Mobile System to Improve Quality of Life Via Energy Balance in Breast Cancer Survivors (BENECA mHealth): Prospective Test-Retest Quasiexperimental Feasibility Study	JMIR mHealth and uHealth	10.2196/14136	Y	Y	Y	Y	Y	Y	Y	Y	The paper described the largest study among the presented ones (with 76 participants). The findings reveal improvement of QoL. The paper also discusses adoption barriers, e.g., associated with data entry by patients.	2
